# Analysis of large-language model versus human performance for genetics questions

**DOI:** 10.1101/2023.01.27.23285115

**Authors:** Dat Duong, Benjamin D. Solomon

**Affiliations:** Medical Genomics Unit, Medical Genetics Branch, National Human Genome Research Institute, Bethesda, Maryland, United States of America

## Abstract

Large-language models like ChatGPT have recently received a great deal of attention. To assess ChatGPT in the field of genetics, we compared its performance to human respondents in answering genetics questions (involving 13,636 responses) that had been posted on social media platforms starting in 2021. Overall, ChatGPT did not perform significantly differently than human respondents, but did significantly better on memorization-type questions versus critical thinking questions, frequently provided different answers when asked questions multiple times, and provided plausible explanations for both correct and incorrect answers.
