## Supplementary Table 1 for "Analysis of large-language model versus human performance for genetics questions"

### Sheet: Sheet1
Question (red = ChatGPT was incorrect on initial attempt; yellow = ChatGPT was correct on initial attempt and incorrect on second attempt)	Critical thinking (C) or Memorization (M)	Total human respondents	Human respondents: % correct	Human respondents: was the most frequent answer the correct answer	Correct answer	ChatGPT first answer	ChatGPT retest answer	Category of incorrect explanation
325	M	37	56.8		Zinc	Copper	Zinc	Gives correct answer when asked to explain
326	C	75	92		c.169_170insA	c.169_170insA	c.169_170insA
327	M	70	40	Yes	0.5	0.5	0.5
328	C	63	74.6		Urine glycosaminoglycans	FMR1 repeat analysis	FMR1 repeat analysis	Incorrect understanding of condition
329	C	116	60.3		0.125	0.25	0.25	Incorrect understanding of inheritance patterns
330	C	129	54.3		Williams syndrome	22q11.2 deletion syndrome	22q11.2 deletion syndrome	Gives correct answer when asked to explain
331	M	131	84		45,X	45,X	45,X
332	M	96	93.8		PARP inhibitor	PARP inhibitor	PARP inhibitor
333	M	87	86.2		Lysosome	Lysosome	Lysosome
334	M	80	62.5		Aicardi-Goutières syndrome	Aicardi-Goutières syndrome	Aicardi-Goutières syndrome
335	M	85	56.5		Convergent evolution	Convergent evolution	Convergent evolution
336	M	88	67		Respect for persons	Respect for persons	Respect for persons
337	M	102	75.5		Electrocardiogram	Electrocardiogram	Electrocardiogram (ECG)
338	M	111	75.7		PTPN11	PTPN11	PTPN11
339	M	99	74.7		Retinoblastoma	Retinoblastoma	Retinoblastoma
342	M	121	21.5	No	Acute lymphoblastic leukemia	Leber congenital amaurosis	Leber congenital amaurosis	Incorrect understanding of condition
344	C	136	86.8		OTC deficiency	Phenylketonuria	Phenylketonuria	Incorrect understanding of inheritance patterns
345	M	112	83.9		TBX1	TBX1	ELN	Gives correct answer when asked to explain
346	M	132	41.7	Yes	MET	MET	MET
347	C	98	78.6		<1%	0.5	<1%	Incorrect understanding of condition
348	M	113	50.4		Digital droplet PCR	Digital droplet PCR	Digital droplet PCR
349	M	95	69.5		Poland anomaly	Poland anomaly	Poland anomaly
350	M	153	90.8		Karyotype	Karyotype	Karyotype
351	M	88	64.8		RAI1	NF1	NF1	Gives correct answer when asked to explain
352	M	135	84.4		SCN5A	SCN5A	SCN5A
353	C	169	37.3	Yes	0.03	0.03	0.03
354	M	155	71		Pyridoxine	Pyridoxine	Pyridoxine
355	M	132	93.9		Bardet-Biedl syndrome	Bardet-Biedl syndrome	Bardet-Biedl syndrome
356	C	139	95.7		The woman's father	The woman herself	The woman herself	Incorrect understanding of inheritance patterns
357	M	213	94.8		Regular clinical cardiac evaluation	Regular clinical cardiac evaluation	Regular clinical cardiac evaluation
358	M	107	79.4		Steroid sulfatase	Steroid sulfatase	Steroid sulfatase
359	M	103	62.1		i(Xq)	i(18p)	i(18p)	Gives correct answer when asked to explain
361	M	89	93.3		Health insurance and employment	Health insurance and employment	Health insurance and employment
363	C	147	94.6		0.125	0.25	0.25	Gives correct explanation, but selects incorrect answer
364	M	106	92.5		Beta blocker	Beta blocker	Beta blocker
365	M	122	75.4		Buccal swab or skin biopsy	Peripheral blood or saliva	Buccal swab or skin biopsy	Incorrect understanding of condition
366	M	136	80.1		Spinal muscular atrophy	Spinal muscular atrophy	Spinal muscular atrophy
367	M	138	99.3		Pseudogene	Pseudogene	Pseudogene
369	M	80	63.8		Diabetes mellitus	Diabetes mellitus	Diabetes mellitus
370	C	80	75		0.25	0.5	0.5	Gives correct explanation, but selects incorrect answer
371	M	146	50.7		Maternal meiosis I	Maternal meiosis II	Maternal meiosis I	Gives correct answer when asked to explain
373	M	131	77.9		Pituitary anomalies	Pituitary anomalies	Pituitary anomalies
374	C	214	37.5		0.375	0.25	0.5	Incorrect understanding of inheritance patterns
375	M	178	66.9		PIK3CA	PIK3CA	PIK3CA
377	M	172	72.1		RUNX1	RUNX1	RUNX1
379	C	924			0.02	0.98	0.02	Gives correct answer when asked to explain
380	C	253	18.2	No	Incomplete dominance	Variable expressivity	Variable expressivity	Gives correct answer when asked to explain
382	C	158	55.7		0.05	0.01	0.05	Incorrect understanding of question
383	M	240	94.2		Pseudodeficiency	Pseudodeficiency	Pseudodeficiency
384	C	218	73.9		Fanconi anemia	Li-Fraumeni syndrome	Li-Fraumeni syndrome	Incorrect understanding of question
385	M	168	67.3		16p11.2	16p11.2	16p11.2
387	M	268	91.4		Triple-negative status	Unilateral cancer	Unilateral cancer	Incorrect understanding of condition
388	C	289	93.4		Parental testing	Parental testing	Parental testing and segregation studies
390	M	250	79.6		Urine orotic acid	Urine orotic acid	Urine orotic acid
391	C	262	55.3		0.5	0.125	0.25	Incorrect understanding of inheritance patterns
392	M	137	32.1	No	Developmental delay	Myotonia	Cataracts	Incorrect understanding of condition
393	M	207	79.7		20-25 years of age	20-25 years of age	20-25 years of age
394	M	140	54.3		GDF5	GDF5	GDF5
395	M	240	83.3		PCR fragment analysis	PCR fragment analysis	PCR fragment analysis
396	M	224	77.2		Maternal cancer	Consanguinity	Consanguinity	Gives correct answer when asked to explain
397	M	168	86.9		AMP v. Myriad	AMP v. Myriad	AMP v. Myriad
398	M	239	65.7		Fatty acid oxidation	Fatty acid oxidation	Fatty acid oxidation
399	M	142	65.5		Hydroxyurea	Hydroxyurea	Hydroxyurea
400	C	354	55.6		Pericentric inversion	Pericentric inversion	Pericentric inversion
401	M	204	91.7		Deep intronic variant	Deep intronic variant	Mosaic variant	Gives correct answer when asked to explain
403	M	154	88.3		Oxidative phosphorylation	Oxidative phosphorylation	Oxidative phosphorylation
405	M	176	87.5		APC	APC	APC
406	M	285	74.4		Pangenome	Pangenome	Pangenome
407	M	279	88.2		Bardet-Biedl syndrome	Bardet-Biedl syndrome	Bardet-Biedl syndrome
408	M	222	91.9		Vas deferens	Vas deferens	Vas deferens
409	M	436	29.8	No	20-30%	50-70%	50-70%	Incorrect understanding of condition
410	M	285	83.5		Maple syrup urine disease	Maple syrup urine disease	Maple syrup urine disease
411	M	188	91.5		Achondroplasia	Achondroplasia	Achondroplasia
412	M	209	30.1	No	Hemangioblastoma	Renal cell carcinoma	Hemangioblastoma	Gives correct answer when asked to explain
413	M	127	73.2		Deep learning	Deep learning	Deep learning
415	M	141	71.6		Hemoglobin A	Hemoglobin F	Hemoglobin A	Gives correct answer when asked to explain
416	M	291	92.8		ClinVar	ClinVar	ClinVar
418	M	128	85.9		c.1845+1G>A	c.1845+1G>A	c.1845+1G>A
421	M	101	50.5		Return individual results	Return individual results	Return individual results
425	C	172	64		5	5	5
426	M	18	72		Analogous	Analogous	Analogous
427	M	6	83		Cornelia de Lange syndrome	Cornelia de Lange syndrome	Cornelia de Lange syndrome
428	M	8	25	No	Dentatorubral-pallidoluysian atrophy (DRPLA)	Dentatorubral-pallidoluysian atrophy (DRPLA)	Dentatorubral-pallidoluysian atrophy (DRPLA)
429	M	11	45	No (tied)	Dravet syndrome	Dravet syndrome	Dravet syndrome
430	M	5	100		11p15 methylation and UPD7 analysis	Microarray	11p15 methylation and UPD7 analysis	Incorrect understanding of condition
